# Post-discharge Oral Home Antibiotics Versus No Oral Home Antibiotics in Complicated Pediatric Appendicitis: A Systematic Review and Meta-analysis

**DOI:** 10.1101/2025.07.20.25331854

**Authors:** Javier Arredondo Montero, María Rico-Jiménez

**Affiliations:** Pediatric Surgery Department, Complejo Asistencial Universitario de León, León, Spain; Pediatric Surgery Department, Hospital Universitario Niño Jesús, Madrid, Spain

**Keywords:** complicated acute appendicitis, pediatric, oral antibiotics, discharge, surgical site infection, readmission, stewardship

## Abstract

**Background:** The use of oral home antibiotics (OHA) after discharge in children undergoing surgery for complicated acute appendicitis (CAA) remains controversial. This systematic review and meta-analysis aimed to evaluate whether OHA reduces the risk of infectious complications or readmissions compared to patients discharged without antibiotics (NHA).

**Methods:** This systematic review was prospectively registered in PROSPERO (CRD420251049919). We searched PubMed, Web of Science, Scopus, Ovid, and Cochrane CENTRAL from inception to March 2025. Two independent reviewers screened the studies, extracted the data, and assessed the methodological quality using the ROBINS-I tool. Eight random-effects meta-analyses and four leave-one-out meta-analyses were conducted for intra-abdominal abscesses (IAA), surgical site infections (SSI), organ/space infections (OSI), and hospital readmissions (RA). Two exploratory random-effects meta-regression models were performed for RA. Certainty of evidence for all outcomes was formally graded using GRADE.

**Results:** Fourteen studies comprising 26,174 pediatric patients with CAA were included. Meta-analyses showed no significant differences between intervention (IG) and comparator (CG) groups for IAA (RR 1.23; 95% CI: 0.62-2.45), OSI (RR 1.19; 95% CI: 0.73–1.93), or RA (RR 1.07; 95% CI: 0.78-1.44). In exposure-restricted analyses, NHA patients had a modestly lower risk of readmission (RR 0.78; 95% CI 0.61–1.01; p = 0.05), suggesting a potential harmful signal for OHA. The risk of SSI was significantly higher among patients in the CG (RR 0.77; 95% CI, 0.61–0.96; p = 0.02). However, this apparent association was not robust and was lost in sensitivity analyses restricted to studies with crude patient-level exposure data, where the effect reversed direction (RR > 1), consistent with protocol-based confounding. Across all outcomes, certainty of evidence was rated very low, primarily driven by potential confounding by indication and non-randomized designs.

**Conclusions:** OHA after discharge does not appear to reduce the risk of postoperative complications in children treated surgically for CAA. Given the lack of consistent benefit and potential for unnecessary harm, routine use of post-discharge OHA is not supported. The exposure-restricted analysis also raises a plausible signal of harm in terms of RA. Because the certainty of evidence is very low, further high-quality prospective research is needed to clarify the true effect of OHA in this context.

**Funding:** None.

**Registration:** PROSPERO (CRD420251049919).
