## Supplementary File 4 for "Post-discharge Oral Home Antibiotics Versus No Oral Home Antibiotics in Complicated Pediatric Appendicitis: A Systematic Review and Meta-analysis"

### Sheet: Sheet1
IAA
id	events_ig	total_ig	events_cg	total_cg	crude_oha_nha_data	design	risk_of_bias	country	preoperative tlc	predischarge tlc ig	predischarge tlc differences	comments
Desai et al. (2015)	11	135	6	136	1	1	2	0	0	0	1
Bonasso et al. (2019) old protocol	1	7	7	75	1	0	1	0	4	2	2
Bonasso et al. (2019) new protocol	1	69	7	28	1	0	1	0	4	0	2
Ferguson et al. (2020)	19	213	18	404	0	0	2	0	0	2	2	IG: 12/213 with OHA; CG: 397/404 with OHA
Gordon et al. (2020)	7	91	14	162	1	0	2	0	0	0	1
Ketha et al. (2021)	7	58	9	71	0	0	1	0	4	2	2	IG: 0/58 with OHA; CG: 16/71 with OHA
Plattner et al. (2021)	14	115	12	135	1	0	2	0	4	2	1
SSI
id	events_ig	total_ig	events_cg	total_cg	crude_oha_nha_data	design	risk_of_bias	country	preoperative tlc	predischarge tlc ig	predischarge tlc differences	comments
Anderson et al. (2018)	92	2798	163	3614	0	2	2	0	1	2	2	IG: NHA, CG: IVHA (188/3614) + OHA (3426/3614)
Rossidis et al. (2020)	8	175	11	163	0	0	1	0	4	2	2	IG: 59/175 with OHA; CG: 145/163 with OHA
Ferguson et al. (2020)	2	213	3	404	0	0	2	0	0	2	2	IG: 12/213 with OHA; CG: 397/404 with OHA
Jen et al. (2022)	5	277	0	86	1	0	2	0	0	2	2
Theodorou et al. (2022)	8	116	3	94	1	0	1	0	1	1	0	IG: 14/97 with OHA; CG: 80/113 with OHA
Russell et al. (2024)	3	121	3	185	0	2	1	0	0	2	2	IG: 10/121 with OHA; CG: 170/185 with OHA
Patwardhan et al. (2025)	9	158	6	64	0	2	2	0	0	2	2	IG: 7/158 with OHA; CG: 59/64 with OHA
OSI
id	events_ig	total_ig	events_cg	total_cg	crude_oha_nha_data	design	risk_of_bias	country	preoperative tlc	predischarge tlc ig	predischarge tlc differences	comments
Anandalwar et al. (2021) before propensity matching	19	306	18	405	1	2	1	0	1	2	2
Anandalwar et al. (2021) after propensity matching	19	287	12	287	1	2	1	0	0	2	2
Jen et al. (2022)	9	277	4	86	1	0	2	0	0	2	2
Russell et al. (2023)	9	121	13	185	0	0	1	0	0	2	2	IG: 10/121 with OHA; CG: 170/185 with OHA
RA
id	events_ig	total_ig	events_cg	total_cg	crude_oha_nha_data	design	risk_of_bias	country	preoperative tlc	predischarge tlc ig	predischarge tlc differences	comments
Anderson et al. (2018)	153	2798	286	3614	0	2	2	0	1	2	2	IG: NHA, CG: IVHA (188/3614) + OHA (3426/3614)
Ferguson et al. (2020)	28	213	26	404	0	0	2	0	0	2	2	IG: 12/213 with OHA; CG: 397/404 with OHA
Gordon et al. (2020)	10	91	17	162	1	0	2	0	0	0	1
Rossidis et al. (2020)	9	175	5	163	0	0	1	0	4	2	2	IG: 59/175 with OHA; CG: 145/163 with OHA
Ketha et al. (2021)	10	58	9	71	0	0	1	0	4	2	2	IG: 0/58 with OHA; CG: 16/71 with OHA
Plattner et al. (2021)	9	115	11	135	1	0	2	0	4	2	1
Anandalwar et al. (2021) after propensity matching	17	287	16	287	1	2	1	0	0	2	2
Jen et al. (2022)	10	277	6	86	1	0	2	0	0	2	2
Morita et al. (2022) before propensity matching	549	9599	247	3501	1	2	1	1	4	2	2	60-day readmission
Morita et al. (2022) after propensity matching	153	2769	205	2769	1	2	1	1	4	2	2	60-day readmission
Theodorou et al. (2022)	11	97	6	113	0	0	1	0	1	1	0	IG: 14/97 with OHA; CG: 80/113 with OHA
Russell et al. (2023)	9	121	11	185	0	0	1	0	0	2	2	IG: 10/121 with OHA; CG: 170/185 with OHA
Patwardhan et al. (2025)	12	158	3	64	0	2	2	0	0	2	2	IG: 7/158 with OHA; CG: 59/64 with OHA
